# The cellular immune response to COVID-19 deciphered by single cell multi-omics across three UK centres

**DOI:** 10.1101/2021.01.13.21249725

**Authors:** Emily Stephenson, Gary Reynolds, Rachel A Botting, Fernando J Calero-Nieto, Michael Morgan, Zewen Kelvin Tuong, Karsten Bach, Waradon Sungnak, Kaylee B Worlock, Masahiro Yoshida, Natsuhiko Kumasaka, Katarzyna Kania, Justin Engelbert, Bayanne Olabi, Jarmila Stremenova Spegarova, Nicola K Wilson, Nicole Mende, Laura Jardine, Louis CS Gardner, Issac Goh, Dave Horsfall, Jim McGrath, Simone Webb, Michael W. Mather, Rik GH Lindeboom, Emma Dann, Ni Huang, Krzysztof Polanski, Elena Prigmore, Florian Gothe, Jonathan Scott, Rebecca P Payne, Kenneth F Baker, Aidan T Hanrath, Ina CD Schim van der Loeff, Andrew S Barr, Amada Sanchez-Gonzalez, Laura Bergamaschi, Federica Mescia, Josephine L Barnes, Eliz Kilich, Angus de Wilton, Anita Saigal, Aarash Saleh, Sam M Janes, Claire M Smith, Nusayhah Gopee, Caroline Wilson, Paul Coupland, Jonathan M Coxhead, Vladimir Y Kiselev, Stijn van Dongen, Jaume Bacardit, Hamish W King, Cambridge Institute of Therapeutic Immunology and Infectious Disease-National Institute of Health Research (CITIID-NIHR) COVID BioResource Collaboration, Anthony J Rostron, A John Simpson, Sophie Hambleton, Elisa Laurenti, Paul A Lyons, Kerstin B Meyer, Marko Z Nikolic, Christopher JA Duncan, Ken Smith, Sarah A Teichmann, Menna R Clatworthy, John C Marioni, Berthold Gottgens, Muzlifah Haniffa

## Abstract

The COVID-19 pandemic, caused by SARS coronavirus 2 (SARS-CoV-2), has resulted in excess morbidity and mortality as well as economic decline. To characterise the systemic host immune response to SARS-CoV-2, we performed single-cell RNA-sequencing coupled with analysis of cell surface proteins, providing molecular profiling of over 800,000 peripheral blood mononuclear cells from a cohort of 130 patients with COVID-19. Our cohort, from three UK centres, spans the spectrum of clinical presentations and disease severities ranging from asymptomatic to critical. Three control groups were included: healthy volunteers, patients suffering from a non-COVID-19 severe respiratory illness and healthy individuals administered with intravenous lipopolysaccharide to model an acute inflammatory response. Full single cell transcriptomes coupled with quantification of 188 cell surface proteins, and T and B lymphocyte antigen receptor repertoires have provided several insights into COVID-19: 1. a new non-classical monocyte state that sequesters platelets and replenishes the alveolar macrophage pool; 2. platelet activation accompanied by early priming towards megakaryopoiesis in immature haematopoietic stem/progenitor cells and expansion of megakaryocyte-primed progenitors; 3. increased clonally expanded CD8^+^ effector:effector memory T cells, and proliferating CD4^+^ and CD8^+^ T cells in patients with more severe disease; and 4. relative increase of IgA plasmablasts in asymptomatic stages that switches to expansion of IgG plasmablasts and plasma cells, accompanied with higher incidence of BCR sharing, as disease severity increases. All data and analysis results are available for interrogation and data mining through an intuitive web portal. Together, these data detail the cellular processes present in peripheral blood during an acute immune response to COVID-19, and serve as a template for multi-omic single cell data integration across multiple centers to rapidly build powerful resources to help combat diseases such as COVID-19.
