## Supplementary Tables for "The cellular immune response to COVID-19 deciphered by single cell multi-omics across three UK centres"

### Sheet: Supp Table 1
Sample ID	Resample	Collection day	Patient ID	Age	Swab result	Status	Smoker	Status on collection day	Catergory on collection day	Status 3 days post collection	Status 7 days post collection	Days from onset	Site	Time after LPS	Worst clinical status	Outcome
BGCV01_CV0025	Initial	D0	CV0025	56	Negative	Covid	Non-smoker	Ward_O2	Moderate	Home	Home	16	Cambridge	NA	Moderate	Home
BGCV06_CV0037	Initial	D0	CV0037	38	Positive	Covid	Non-smoker	Ward_O2	Moderate	Home	Home	12	Cambridge	NA	Moderate	Home
BGCV11_CV0050	Initial	D0	CV0050	52	Positive	Covid	Non-smoker	Ward_noO2	Mild	Ward_noO2	Ward_noO2	11	Cambridge	NA	Mild	Not_known
BGCV02_CV0052	Initial	D0	CV0052	83	Positive	Covid	Non-smoker	Ward_O2	Moderate	Death	Death	8	Cambridge	NA	Death	Death
BGCV11_CV0058	Initial	D0	CV0058	49	Positive	Covid	Not_known	Staff screening	Asymptomatic	Staff screening	Staff screening	0	Cambridge	NA	Asymptomatic	Home
BGCV02_CV0059	Initial	D0	CV0059	47	Positive	Covid	Not_known	Staff screening	Asymptomatic	Staff screening	Staff screening	7	Cambridge	NA	Asymptomatic	Home
BGCV09_CV0062	Initial	D0	CV0062	49	Positive	Covid	Non-smoker	Ward_noO2	Mild	Home	Home	13	Cambridge	NA	Moderate	Home
BGCV02_CV0068	Initial	D0	CV0068	26	Positive	Covid	Not_known	Staff screening	Asymptomatic	Staff screening	Staff screening	17	Cambridge	NA	Asymptomatic	Home
BGCV08_CV0073	Initial	D0	CV0073	55	Positive	Covid	Non-smoker	Ward_noO2	Mild	Home	Home	27	Cambridge	NA	Mild	Home
BGCV03_CV0074	Initial	D0	CV0074	59	Positive	Covid	Non-smoker	Ward_noO2	Mild	Home	Home	18	Cambridge	NA	Mild	Home
BGCV03_CV0084	Initial	D0	CV0084	65	Positive	Covid	Smoker	Ward_O2	Moderate	Ward_noO2	Home	5	Cambridge	NA	Moderate	Home
BGCV07_CV0094	Initial	D0	CV0094	60	Positive	Covid	Non-smoker	Ward_O2	Moderate	Ward_O2	Ward_O2	3	Cambridge	NA	Moderate	Not_known
BGCV04_CV0100	Initial	D0	CV0100	30	Positive	Covid	Non-smoker	Ward_noO2	Mild	Home	Home	13	Cambridge	NA	Mild	Home
BGCV07_CV0104	Initial	D0	CV0104	84	Positive	Covid	Smoker	Ward_noO2	Mild	Ward_noO2	Home	5	Cambridge	NA	Mild	Home
BGCV05_CV0120	Initial	D0	CV0120	87	Positive	Covid	Non-smoker	Ward_O2	Moderate	Ward_O2	Ward_noO2	4	Cambridge	NA	Moderate	Not_known
BGCV05_CV0128	Initial	D0	CV0128	31	Positive	Covid	Non-smoker	Ward_noO2	Mild	Home	Home	13	Cambridge	NA	Mild	Home
BGCV07_CV0134	Initial	D0	CV0134	64	Positive	Covid	Non-smoker	Ward_O2	Moderate	ITU_intubated	ITU_intubated	9	Cambridge	NA	Critical	Not_known
BGCV07_CV0137	Initial	D0	CV0137	66	Positive	Covid	Non-smoker	Ward_O2	Moderate	Home	Home	12	Cambridge	NA	Moderate	Home
BGCV01_CV0144	Initial	D0	CV0144	51	Positive	Covid	Non-smoker	ITU_NIV	Severe	ITU_NIV	ITU_intubated	NA	Cambridge	NA	Critical	Not_known
BGCV08_CV0155	Initial	D0	CV0155	47	Positive	Covid	Not_known	Staff screening	Asymptomatic	Staff screening	Staff screening	9	Cambridge	NA	Asymptomatic	Home
BGCV10_CV0160	Initial	D0	CV0160	68	Positive	Covid	Non-smoker	Ward_noO2	Mild	Home	Home	14	Cambridge	NA	Mild	Home
BGCV04_CV0164	Initial	D0	CV0164	30	Positive	Covid	Not_known	Staff screening	Asymptomatic	Staff screening	Staff screening	9	Cambridge	NA	Asymptomatic	Home
BGCV09_CV0171	Initial	D0	CV0171	58	Positive	Covid	Not_known	Staff screening	Asymptomatic	Staff screening	Staff screening	15	Cambridge	NA	Asymptomatic	Home
BGCV03_CV0176	Initial	D0	CV0176	77	Positive	Covid	Non-smoker	ITU_O2	Severe	Ward_noO2	Ward_noO2	31	Cambridge	NA	Critical	Not_known
BGCV06_CV0178	Initial	D0	CV0178	69	Positive	Covid	Non-smoker	ITU_O2	Severe	ITU_NIV	Ward_noO2	10	Cambridge	NA	Severe	Not_known
BGCV11_CV0180	Initial	D0	CV0180	62	Positive	Covid	Non-smoker	ITU_intubated	Critical	ITU_intubated	Death	40	Cambridge	NA	Death	Death
BGCV10_CV0198	Initial	D0	CV0198	76	Positive	Covid	Not_known	ITU_intubated	Critical	ITU_intubated	Death	NA	Cambridge	NA	Death	Death
BGCV03_CV0200	Initial	D0	CV0200	51	Positive	Covid	Non-smoker	ITU_intubated	Critical	ITU_O2	Ward_O2	40	Cambridge	NA	Critical	Not_known
BGCV08_CV0201	Initial	D0	CV0201	50	Positive	Covid	Non-smoker	ITU_intubated	Critical	ITU_intubated	ITU_intubated	27	Cambridge	NA	Critical	Not_known
BGCV10_CV0231	Initial	D0	CV0231	71	Positive	Covid	Not_known	Staff screening	Asymptomatic	Staff screening	Staff screening	Healthy	Cambridge	NA	Asymptomatic	Home
BGCV06_CV0234	Initial	D0	CV0234	65	Positive	Covid	Non-smoker	Ward_O2	Moderate	Ward_O2	Home	11	Cambridge	NA	Moderate	Home
BGCV11_CV0257	Initial	D0	CV0257	54	Positive	Covid	Non-smoker	Ward_O2	Moderate	Home	Home	13	Cambridge	NA	Moderate	Home
BGCV04_CV0262	Initial	D0	CV0262	44	Positive	Covid	Not_known	Staff screening	Asymptomatic	Staff screening	Staff screening	42	Cambridge	NA	Asymptomatic	Home
BGCV09_CV0279	Initial	D0	CV0279	49	Positive	Covid	Non-smoker	ITU_intubated	Critical	ITU_intubated	ITU_intubated	51	Cambridge	NA	Critical	Not_known
BGCV05_CV0284	Initial	D0	CV0284	63	Positive	Covid	Non-smoker	ITU_intubated	Critical	ITU_intubated	ITU_intubated	10	Cambridge	NA	Critical	Not_known
BGCV06_CV0326	Initial	D0	CV0326	46	Positive	Covid	Non-smoker	Ward_noO2	Mild	Home	Home	8	Cambridge	NA	Mild	Home
BGCV01_CV0902	Initial	D0	CV0902	57	Negative	Healthy	Not_known	Healthy	Healthy	Healthy	Healthy	Healthy	Cambridge	NA	Healthy	Home
BGCV02_CV0902	Initial	D0	CV0902	57	Negative	Healthy	Not_known	Healthy	Healthy	Healthy	Healthy	Healthy	Cambridge	NA	Healthy	Home
BGCV01_CV0904	Initial	D0	CV0904	38	Negative	Healthy	Not_known	Healthy	Healthy	Healthy	Healthy	Healthy	Cambridge	NA	Healthy	Home
BGCV04_CV0911	Initial	D0	CV0911	40	Negative	Healthy	Not_known	Healthy	Healthy	Healthy	Healthy	Healthy	Cambridge	NA	Healthy	Home
BGCV08_CV0915	Initial	D0	CV0915	44	Negative	Healthy	Not_known	Healthy	Healthy	Healthy	Healthy	Healthy	Cambridge	NA	Healthy	Home
BGCV09_CV0917	Initial	D0	CV0917	62	Negative	Healthy	Not_known	Healthy	Healthy	Healthy	Healthy	Healthy	Cambridge	NA	Healthy	Home
BGCV12_CV0926	Initial	D0	CV0926	70	Negative	Healthy	Not_known	Healthy	Healthy	Healthy	Healthy	Healthy	Cambridge	NA	Healthy	Home
BGCV05_CV0929	Initial	D0	CV0929	64	Negative	Healthy	Not_known	Healthy	Healthy	Healthy	Healthy	Healthy	Cambridge	NA	Healthy	Home
BGCV13_CV0934	Initial	D0	CV0934	21	Negative	Healthy	Not_known	Healthy	Healthy	Healthy	Healthy	Healthy	Cambridge	NA	Healthy	Home
BGCV10_CV0939	Initial	D0	CV0939	73	Negative	Healthy	Not_known	Healthy	Healthy	Healthy	Healthy	Healthy	Cambridge	NA	Healthy	Home
BGCV14_CV0940	Initial	D0	CV0940	63	Negative	Healthy	Not_known	Healthy	Healthy	Healthy	Healthy	Healthy	Cambridge	NA	Healthy	Home
BGCV15_CV0944	Initial	D0	CV0944	58	Negative	Healthy	Not_known	Healthy	Healthy	Healthy	Healthy	Healthy	Cambridge	NA	Healthy	Home
MH9143270	Initial	D0	C-8816	31	Positive	Covid	Non-smoker	Ward_O2	Moderate	Ward_O2	Home	6	Ncl	NA	Moderate	Home
MH9143320	Initial	D0	C-8820	58	Positive	Covid	Non-smoker	ITU_NIV	Severe	ITU_intubated	ITU_intubated	15	Ncl	NA	Death	Death
MH9179821	Initial	D0	C-8821	75	Positive	Covid	Non-smoker	Ward_O2	Moderate	Ward_O2	ITU_O2	9	Ncl	NA	Death	Death
MH9179822	Initial	D0	C-8822	46	Positive	Covid	Non-smoker	ITU_O2	Severe	ITU_O2	Ward_O2	10	Ncl	NA	Severe	Home
MH8919326	Initial	D0	C-8823	43	Positive	Covid	Non-smoker	Ward_noO2	Mild	Ward_noO2	Ward_O2	5	Ncl	NA	Moderate	Home
MH9143321	Initial	D0	C-8825	64	Positive	Covid	Non-smoker	Ward_noO2	Mild	Ward_noO2	Home	6	Ncl	NA	Mild	Home
MH9143420	Initial	D0	C-8826	68	Positive	Covid	Non-smoker	Ward_noO2	Mild	Ward_O2	Home	11	Ncl	NA	Moderate	Home
MH9143271	Initial	D0	C-8827	54	Positive	Covid	Non-smoker	Ward_noO2	Mild	Home	Home	8	Ncl	NA	Mild	Home
MH9179823	Initial	D0	C-8828	41	Positive	Covid	Non-smoker	Ward_O2	Moderate	Ward_O2	Home	9	Ncl	NA	Moderate	Home
MH9179824	Initial	D0	C-8829	54	Positive	Covid	Non-smoker	Ward_O2	Moderate	Home	Home	8	Ncl	NA	Moderate	Home
MH9143322	Initial	D0	C-8882	56	Positive	Covid	Non-smoker	Ward_O2	Moderate	Ward_noO2	Home	11	Ncl	NA	Moderate	Home
newcastle20	Initial	D0	C-8883	75	Positive	Covid	Non-smoker	Ward_noO2	Mild	Home	Home	22	Ncl	NA	Mild	Home
newcastle21	Initial	D0	C-8884	71	Positive	Covid	Non-smoker	ITU_intubated	Critical	ITU_intubated	ITU_intubated	14	Ncl	NA	Critical	Home
MH9143421	Initial	D0	C-8885	64	Positive	Covid	Non-smoker	Ward_noO2	Mild	Home	Home	13	Ncl	NA	Mild	Home
MH9143272	Initial	D0	C-8886	63	Positive	Covid	Non-smoker	Ward_noO2	Mild	Home	Home	1	Ncl	NA	Mild	Home
MH9179826	Initial	D0	C-8887	51	Positive	Covid	Non-smoker	ITU_NIV	Severe	Ward_noO2	Home	14	Ncl	NA	Severe	Home
MH9143323	Initial	D0	C-8890	41	Positive	Covid	Non-smoker	Ward_O2	Moderate	Ward_O2	Home	8	Ncl	NA	Moderate	Home
MH9143370	Initial	D0	C-8892	73	Negative	Non_covid	Non-smoker	Non_covid	Non_covid	Non-covid	Non_covid	Non_covid	Ncl	NA	Non-covid	Home
MH9143324	Initial	D0	C-8893	26	Positive	Covid	Non-smoker	Ward_O2	Moderate	Home	Home	16	Ncl	NA	Moderate	Home
MH9179825	Initial	D0	C-8895	58	Positive	Covid	Non-smoker	Ward_O2	Moderate	Ward_O2	Ward_O2	13	Ncl	NA	Moderate	Home
MH8919327	Initial	D0	C-8896	44	Positive	Covid	Non-smoker	ITU_NIV	Severe	ITU_NIV	ITU_intubated	6	Ncl	NA	Critical	Home
MH9143422	Initial	D0	C-8897	44	Positive	Covid	Non-smoker	Ward_noO2	Mild	Home	Home	13	Ncl	NA	Mild	Home
MH9143371	Initial	D0	C-8898	49	Positive	Covid	Non-smoker	Ward_O2	Moderate	Ward_O2	Home	1	Ncl	NA	Moderate	Home
MH9143325	Initial	D0	C-8899	80	Positive	Covid	Non-smoker	ITU_NIV	Severe	Death	Death	7	Ncl	NA	Death	Death
MH9143423	Initial	D0	C-8902	56	Positive	Covid	Non-smoker	Ward_O2	Moderate	Ward_O2	Home	9	Ncl	NA	Moderate	Home
MH9143274	Initial	D0	C-8903	59	Positive	Covid	Non-smoker	ITU_O2	Severe	Ward_O2	Ward_noO2	21	Ncl	NA	Severe	Home
MH9143424	Initial	D0	C-8905	65	Positive	Covid	Non-smoker	Ward_O2	Moderate	ITU_O2	Home	7	Ncl	NA	Severe	Home
MH9143426	Initial	D0	C-8909	85	Positive	Covid	Non-smoker	Ward_noO2	Mild	Home	Home	2	Ncl	NA	Mild	Home
newcastle49	Initial	D0	C-8910	73	Positive	Covid	Non-smoker	ITU_O2	Severe	ITU_O2	ITU_O2	Not_known	Ncl	NA	Severe	Home
MH8919329	Initial	D0	C-8912	77	Positive	Covid	Non-smoker	ITU_intubated	Critical	Death	Death	5	Ncl	NA	Death	Death
MH9179827	Initial	D0	C-8913	65	Negative	Non_covid	Non-smoker	Ward_NIV	Non_covid	Ward_NIV	Home	2	Ncl	NA	Non-covid	Home
MH8919226	Initial	D0	C-8914	29	Healthy	Healthy	Healthy	Healthy	Healthy	Healthy	Healthy	Healthy	Ncl	NA	Healthy	Home
MH8919330	Initial	D0	C-8915	86	Positive	Covid	Non-smoker	Ward_O2	Moderate	Home	Home	6	Ncl	NA	Moderate	Home
MH9143275	Initial	D0	C-8918	37	Positive	Covid	Smoker	Ward_NIV	Moderate	Ward_O2	Ward_O2	4	Ncl	NA	Moderate	Home
MH9143427	Initial	D0	C-8921	56	Positive	Covid	Non-smoker	Ward_O2	Moderate	Home	Home	9	Ncl	NA	Moderate	Home
MH9143425	Initial	D0	C-8922	76	Positive	Covid	Non-smoker	Ward_noO2	Asymptomatic	Ward_noO2	Ward_noO2	1	Ncl	NA	Asymptomatic	Home
MH9179828	Initial	D0	C-8923	61	Negative	Non_covid	Non-smoker	ITU_NIV	Non_covid	ITU_O2	Home	2	Ncl	NA	Non-covid	Home
MH8919331	Initial	D0	C-8926	41	Positive	Covid	Non-smoker	Ward_O2	Moderate	Ward_O2	Home	10	Ncl	NA	Moderate	Home
MH9143372	Initial	D0	C-8927	52	Negative	Non_covid	Smoker	Ward_O2	Non_covid	Home	Home	13	Ncl	NA	Non-covid	Home
MH8919178	Initial	D0	C-8928	51	Healthy	Healthy	Healthy	Healthy	Healthy	Healthy	Healthy	Healthy	Ncl	NA	Healthy	Home
MH9143276	Initial	D0	C-8929	38	Positive	Covid	Non-smoker	Ward_noO2	Mild	Home	Home	7	Ncl	NA	Mild	Home
MH8919179	Initial	D0	C-8930	30	Healthy	Healthy	Non-smoker	Healthy	Healthy	Healthy	Healthy	Healthy	Ncl	NA	Healthy	Home
newcastle59	Initial	D0	C-8931	86	Positive	Covid	Non-smoker	Ward_noO2	Mild	Ward_O2	Ward_O2	2	Ncl	NA	Mild	Home
MH9143373	Initial	D0	C-8933	54	Negative	Non_covid	Smoker	Ward_O2	Non_covid	Home	Home	3	Ncl	NA	Non-covid	Home
MH9143326	Initial	D0	C-8934	55	Positive	Covid	Non-smoker	Ward_O2	Moderate	Ward_O2	Home	22	Ncl	NA	Moderate	Home
MH9143327	Initial	D0	C-8935	52	Positive	Covid	Non-smoker	Ward_O2	Moderate	Ward_noO2	Home	8	Ncl	NA	Moderate	Home
newcastle74	Initial	D0	C-8936	55	Healthy	Healthy	Not_known	Healthy	Healthy	Healthy	Healthy	Healthy	Ncl	NA	Healthy	Home
newcastle65	Initial	D0	C-8937	59	Healthy	Healthy	Not_known	Healthy	Healthy	Healthy	Healthy	Healthy	Ncl	NA	Healthy	Home
MH8919176	Initial	D0	C-8938	28	Healthy	Healthy	Not_known	Healthy	Healthy	Healthy	Healthy	Healthy	Ncl	NA	Healthy	Home
MH8919227	Initial	D0	C-8939	34	Healthy	Healthy	Not_known	Healthy	Healthy	Healthy	Healthy	Healthy	Ncl	NA	Healthy	Home
MH8919332	Initial	D0	C-8940	39	Healthy	Healthy	Smoker	Healthy	Healthy	Healthy	Healthy	Healthy	Ncl	NA	Healthy	Home
MH8919177	Initial	D0	C-8941	58	Healthy	Healthy	Healthy	Healthy	Healthy	Healthy	Healthy	Healthy	Ncl	NA	Healthy	Home
MH8919282	Initial	D0	C-8942	32	Healthy	Healthy	Not_known	Healthy	Healthy	Healthy	Healthy	Healthy	Ncl	NA	Healthy	Home
MH8919283	Initial	D0	C-8943	22	Healthy	Healthy	Healthy	Healthy	Healthy	Healthy	Healthy	Healthy	Ncl	NA	Healthy	Home
MH9143277	Initial	D0	C-8944	49	Positive	Covid	Non-smoker	ITU_intubated	Critical	ITU_intubated	Ward_O2	26	Ncl	NA	Critical	Home
MH8919333	Initial	D0	C-8946	49	Healthy	Healthy	Healthy	Healthy	Healthy	Healthy	Healthy	Healthy	Ncl	NA	Healthy	Home
MH8919229	Initial	D0	IVLPS-1	36	LPS	LPS	LPS	LPS	LPS	LPS	LPS	LPS	Ncl	10h	LPS	Home
MH8919228	Initial	D0	IVLPS-1	36	LPS	LPS	LPS	LPS	LPS	LPS	LPS	LPS	Ncl	90m	LPS	Home
MH8919281	Initial	D0	IVLPS-12	24	LPS	LPS	LPS	LPS	LPS	LPS	LPS	LPS	Ncl	10h	LPS	Home
MH8919280	Initial	D0	IVLPS-12	24	LPS	LPS	LPS	LPS	LPS	LPS	LPS	LPS	Ncl	90m	LPS	Home
MH8919231	Initial	D0	IVLPS-2	37	LPS	LPS	LPS	LPS	LPS	LPS	LPS	LPS	Ncl	10h	LPS	Home
MH8919230	Initial	D0	IVLPS-2	37	LPS	LPS	LPS	LPS	LPS	LPS	LPS	LPS	Ncl	90m	LPS	Home
MH8919233	Initial	D0	IVLPS-3	32	LPS	LPS	LPS	LPS	LPS	LPS	LPS	LPS	Ncl	10h	LPS	Home
MH8919232	Initial	D0	IVLPS-3	32	LPS	LPS	LPS	LPS	LPS	LPS	LPS	LPS	Ncl	90m	LPS	Home
MH8919277	Initial	D0	IVLPS-4	29	LPS	LPS	LPS	LPS	LPS	LPS	LPS	LPS	Ncl	10h	LPS	Home
MH8919276	Initial	D0	IVLPS-4	29	LPS	LPS	LPS	LPS	LPS	LPS	LPS	LPS	Ncl	90m	LPS	Home
MH8919279	Initial	D0	IVLPS-6	23	LPS	LPS	LPS	LPS	LPS	LPS	LPS	LPS	Ncl	10h	LPS	Home
MH8919278	Initial	D0	IVLPS-6	23	LPS	LPS	LPS	LPS	LPS	LPS	LPS	LPS	Ncl	90m	LPS	Home
AP1	Initial	D0	AP1	56	Positive	Covid	Smoker	ITU_NIV	Severe	Not_known	Not_known	28	Sanger	NA	Not_known	Home Home Home
AP10	Initial	D0	AP10	70	Positive	Covid	Non-smoker	Ward_noO2	Mild	Not_known	Not_known	1	Sanger	NA	Not_known	Home
AP11	Initial	D0	AP11	70	Positive	Covid	Non-smoker	Ward_noO2	Mild	Not_known	Not_known	9	Sanger	NA	Not_known	Home
AP12	Initial	D0	AP12	73	Positive	Covid	Not_known	ITU_intubated	Critical	Not_known	Not_known	10	Sanger	NA	Not_known	Not_known
AP2	Initial	D0	AP2	66	Positive	Covid	Ex-smoker	ITU_intubated	Critical	Not_known	Not_known	47	Sanger	NA	Not_known	Home
AP3	Initial	D0	AP3	92	Positive	Covid	Ex-smoker	Ward_O2	Moderate	Not_known	Not_known	3	Sanger	NA	Not_known	Deceased
AP4	Initial	D0	AP4	25	Positive	Covid	Smoker	Ward_noO2	Mild	Not_known	Not_known	15	Sanger	NA	Not_known	Home
AP5	Initial	D0	AP5	52	Positive	Covid	Non-smoker	ITU_NIV	Severe	Not_known	Not_known	10	Sanger	NA	Not_known	Home
AP6	Initial	D0	AP6	80	Positive	Covid	Non-smoker	Ward_O2	Moderate	Not_known	Not_known	17	Sanger	NA	Not_known	Home
AP8	Initial	D0	AP8	39	Positive	Covid	Non-smoker	ITU_NIV	Severe	Not_known	Not_known	11	Sanger	NA	Not_known	Home
AP9	Initial	D0	AP9	76	Positive	Covid	Non-smoker	Ward_O2	Moderate	Not_known	Not_known	5	Sanger	NA	Not_known	Home
BGCV14_CV0050	Resample	D28	CV0050	52	Positive	Covid	Non-smoker	Ward_noO2	Mild	Ward_noO2	Ward_noO2	11	Cambridge	NA	Mild	Not_known
BGCV12_CV0062	Resample	D28	CV0062	49	Positive	Covid	Non-smoker	Ward_noO2	Mild	Home	Home	13	Cambridge	NA	Moderate	Home
BGCV12_CV0068	Resample	D28	CV0068	26	Positive	Covid	Not_known	Staff screening	Asymptomatic	Staff screening	Staff screening	17	Cambridge	NA	Asymptomatic	Home
BGCV13_CV0073	Resample	D28	CV0073	55	Positive	Covid	Non-smoker	Ward_noO2	Mild	Home	Home	27	Cambridge	NA	Mild	Home
BGCV14_CV0137	Resample	D28	CV0137	66	Positive	Covid	Non-smoker	Ward_O2	Moderate	Home	Home	12	Cambridge	NA	Moderate	Home
BGCV13_CV0171	Resample	D28	CV0171	58	Positive	Covid	Not_known	Staff screening	Asymptomatic	Staff screening	Staff screening	15	Cambridge	NA	Asymptomatic	Home
BGCV15_CV0176	Resample	D28	CV0176	77	Positive	Covid	Non-smoker	ITU_O2	Severe	Ward_noO2	Ward_noO2	31	Cambridge	NA	Critical	Not_known
BGCV12_CV0178	Resample	D28	CV0178	69	Positive	Covid	Non-smoker	ITU_O2	Severe	ITU_NIV	Ward_noO2	10	Cambridge	NA	Severe	Not_known
BGCV13_CV0201	Resample	D28	CV0201	50	Positive	Covid	Non-smoker	ITU_intubated	Critical	ITU_intubated	ITU_intubated	27	Cambridge	NA	Critical	Not_known
BGCV15_CV0231	Resample	D28	CV0231	71	Positive	Covid	Not_known	Staff screening	Asymptomatic	Staff screening	Staff screening	Healthy	Cambridge	NA	Asymptomatic	Home
BGCV15_CV0257	Resample	D28	CV0257	54	Positive	Covid	Non-smoker	Ward_O2	Moderate	Home	Home	13	Cambridge	NA	Moderate	Home
BGCV14_CV0284	Resample	D28	CV0284	63	Positive	Covid	Non-smoker	ITU_intubated	Critical	ITU_intubated	ITU_intubated	10	Cambridge	NA	Critical	Not_known
newcastle004v2	Resample	D12	C-8821	75	Positive	Covid	Non-smoker	ITU_intubated	Critical	ITU_intubated	ITU_intubated	9	Ncl	NA	Death	Death
newcastle21v2	Resample	D9	C-8884	71	Positive	Covid	Non-smoker	ITU_intubated	Critical	Ward_O2	Ward_O2	14	Ncl	NA	Critical	Home
MH9143273	Resample	D7	C-8896	44	Positive	Covid	Non-smoker	ITU_intubated	Critical	ITU_intubated	ITU_intubated	6	Ncl	NA	Critical	Home
MH8919328	Resample	D13	C-8896	44	Positive	Covid	Non-smoker	ITU_intubated	Critical	ITU_intubated	ITU_intubated	6	Ncl	NA	Critical	Home

### Sheet: Supp Table 2
Antibody	Clone	Barcode
anti-human CD80	2D10	ACGAATCAATCTGTG
anti-human CD86	IT2.2	GTCTTTGTCAGTGCA
anti-human CD274 (B7-H1, PD-L1)	29E.2A3	GTTGTCCGACAATAC
anti-human CD273 (B7-DC, PD-L2)	24F.10C12	TCAACGCTTGGCTAG
anti-human CD275 (B7-H2, ICOSL)	2D3	GTGCATTCAACAGTA
anti-mouse/human CD11b	M1/70	TGAAGGCTCATTTGT
anti-human CD252 (OX40L)	11C3.1	TTTAGTGATCCGACT
anti-human CD137L (4-1BB Ligand)	5F4	ATTCGCCTTACGCAA
anti-human CD155 (PVR)	SKII.4	ATCACATCGTTGCCA
anti-human CD112 (Nectin-2)	TX31	AACCTTCCGTCTAAG
anti-human CD47	CC2C6	GCATTCTGTCACCTA
anti-human CD70	113-16	CGCGAACATAAGAAG
anti-human CD30	BY88	TCAGGGTGTGCTGTA
anti-human CD40	5C3	CTCAGATGGAGTATG
anti-human CD154	24-31	GCTAGATAGATGCAA
anti-human CD52	HI186	CTTTGTACGAGCAAA
anti-human CD3	UCHT1	CTCATTGTAACTCCT
anti-human CD8	SK1	GCGCAACTTGATGAT
anti-human CD56 (NCAM)	5.1H11	TCCTTTCCTGATAGG
anti-human CD19	HIB19	CTGGGCAATTACTCG
anti-human CD33	P67.6	TAACTCAGGGCCTAT
anti-human CD11c	S-HCL-3	TACGCCTATAACTTG
anti-human CD34	581	GCAGAAATCTCCCTT
anti-human CD269 (BCMA)	19F2	CAGATGATCCACCAT
anti-human HLA-A,B,C	W6/32	TATGCGAGGCTTATC
anti-human CD90 (Thy1)	5E10	GCATTGTACGATTCA
anti-human CD117 (c-kit)	104D2	AGACTAATAGCTGAC
anti-human CD10	HI10a	CAGCCATTCATTAGG
anti-human CD45RA	HI100	TCAATCCTTCCGCTT
anti-human CD123	6H6	CTTCACTCTGTCAGG
anti-human CD7	CD7-6B7	TGGATTCCCGGACTT
anti-human/mouse CD49f	GoH3	TTCCGAGGATGATCT
anti-human CD194 (CCR4)	L291H4	AGCTTACCTGCACGA
anti-human CD4	RPA-T4	TGTTCCCGCTCAACT
anti-mouse/human CD44	IM7	TGGCTTCAGGTCCTA
anti-human CD14	M5E2	TCTCAGACCTCCGTA
anti-human CD16	3G8	AAGTTCACTCTTTGC
anti-human CD25	BC96	TTTGTCCTGTACGCC
anti-human CD45RO	UCHL1	CTCCGAATCATGTTG
anti-human CD279 (PD-1)	EH12.2H7	ACAGCGCCGTATTTA
anti-human TIGIT (VSTM3)	A15153G	TTGCTTACCGCCAGA
anti-human CD20	2H7	TTCTGGGTCCCTAGA
anti-human CD335 (NKp46)	9E2	ACAATTTGAACAGCG
anti-human CD294 (CRTH2)	BM16	TGTTTACGAGAGCCC
anti-human CD326 (Ep-CAM)	9C4	TTCCGAGCAAGTATC
anti-human CD31	WM59	ACCTTTATGCCACGG
anti-Human Podoplanin	NC-08	GGTTACTCGTTGTGT
anti-human CD146	P1H12	CCTTGGATAACATCA
anti-human CD324 (E-Cadherin)	67A4	ATCCTTCTCCCTTTC
anti-human IgM	MHM-88	TAGCGAGCCCGTATA
anti-human CD5	UCHT2	CATTAACGGGATGCC
anti-human TCR γ/δ	B1	CTTCCGATTCATTCA
anti-human CD183 (CXCR3)	G025H7	GCGATGGTAGATTAT
anti-human CD195 (CCR5)	J418F1	CCAAAGTAAGAGCCA
anti-human CD32	FUN-2	GCTTCCGAATTACCG
anti-human CD196 (CCR6)	G034E3	GATCCCTTTGTCACT
anti-human CD185 (CXCR5)	J252D4	AATTCAACCGTCGCC
anti-human CD103 (Integrin αE)	Ber-ACT8	GACCTCATTGTGAAT
anti-human CD69	FN50	GTCTCTTGGCTTAAA
anti-human CD62L	DREG-56	GTCCCTGCAACTTGA
anti-human CD197 (CCR7)	G043H7	AGTTCAGTCAACCGA
anti-human CD161	HP-3G10	GTACGCAGTCCTTCT
anti-human CD152 (CTLA-4)	BNI3	ATGGTTCACGTAATC
anti-human CD223 (LAG-3)	11C3C65	CATTTGTCTGCCGGT
anti-human KLRG1 (MAFA)	SA231A2	CTTATTTCCTGCCCT
anti-human CD27	O323	GCACTCCTGCATGTA
anti-human CD107a (LAMP-1)	H4A3	CAGCCCACTGCAATA
anti-human CD95 (Fas)	DX2	CCAGCTCATTAGAGC
anti-human HLA-DR	L243	AATAGCGAGCAAGTA
anti-human CD1c	L161	GAGCTACTTCACTCG
anti-human CD64	10.1	AAGTATGCCCTACGA
anti-human CD141 (Thrombomodulin)	M80	GGATAACCGCGCTTT
anti-human CD1d	51.1	TCGAGTCGCTTATCA
anti-human CD314 (NKG2D)	1D11	CGTGTTTGTTCCTCA
anti-human CD66b	6/40c	AGCTGTAAGTTTCGG
anti-human CD35	E11	ACTTCCGTCGATCTT
anti-human CD57 Recombinant	QA17A04	AACTCCCTATGGAGG
anti-human CD366 (Tim-3)	F38-2E2	TGTCCTACCCAACTT
anti-human CD272 (BTLA)	MIH26	GTTATTGGACTAAGG
anti-human/mouse/rat CD278 (ICOS)	C398.4A	CGCGCACCCATTAAA
anti-human CD58 (LFA-3)	TS2/9	GTTCCTATGGACGAC
anti-human CD96 (TACTILE)	NK92.39	TGGCCTATAAATGGT
anti-human CD39	A1	TTACCTGGTATCCGT
anti-human CD178 (Fas-L)	NOK-1	CCGGTCCTCTGTATT
anti-human CX3CR1	K0124E1	AGTATCGTCTCTGGG
anti-human CD24	ML5	AGATTCCTTCGTGTT
anti-human CD21	Bu32	AACCTAGTAGTTCGG
anti-human CD11a	TS2/4	TATATCCTTGTGAGC
anti-human IgA	HP6123	AAGATGTCCGAGCAA
anti-human CD79b (Igβ)	CB3-1	ATTCTTCAACCGAAG
anti-human CD66a/c/e	ASL-32	GGGACAGTTCGTTTC
anti-human CD244 (2B4)	C1.7	TCGCTTGGATGGTAG
anti-human CD235ab	HIR2	GCTCCTTTACACGTA
anti-human CD206 (MMR)	15-2	TCAGAACGTCTAACT
anti-human CD169 (Sialoadhesin, Siglec-1)	7-239	TACTCAGCGTGTTTG
anti-human CD370 (CLEC9A/DNGR1)	8F9	CTGCATTTCAGTAAG
anti-human XCR1	S15046E	AAGACGCATGTCAAC
anti-human/mouse integrin β7	FIB504	TCCTTGGATGTACCG
anti-human CD268 (BAFF-R)	11C1	CGAAGTCGATCCGTA
anti-human CD54	HA58	CTGATAGACTTGAGT
anti-human CD62P (P-Selectin)	AK4	CCTTCCGTATCCCTT
anti-human TCR α/β	IP26	CGTAACGTAGAGCGA
anti-human CD106	STA	TCACAGTTCCTTGGA
anti-human CD122 (IL-2Rβ)	TU27	TCATTTCCTCCGATT
anti-human CD267 (TACI)	1A1	AGTGATGGAGCGAAC
anti-human FcεRIα	AER-37 (CRA-1)	CTCGTTTCCGTATCG
anti-human CD41	HIP8	ACGTTGTGGCCTTGT
anti-human CD137 (4-1BB)	4B4-1	CAGTAAGTTCGGGAC
anti-human CD254 (TRANCE, RANKL)	MIH24	TCCGTGTTAGTTTGT
anti-human CD163	GHI/61	GCTTCTCCTTCCTTA
anti-human CD83	HB15e	CCACTCATTTCCGGT
anti-human CD357 (GITR)	108-17	ACCTTTCGACACTCG
anti-human CD309 (VEGFR2)	7D4-6	TTCACGCAGTAAGAT
anti-human CD124 (IL-4Rα)	G077F6	CCGTCCTGATAGATG
anti-human CD184 (CXCR4)	12G5	TCAGGTCCTTTCAAC
anti-human CD2	TS1/8	TACGATTTGTCAGGG
anti-human CD226 (DNAM-1)	11A8	TCTCAGTGTTTGTGG
anti-human CD29	TS2/16	GTATTCCCTCAGTCA
anti-human CD303 (BDCA-2)	201A	GAGATGTCCGAATTT
anti-human CD49b	P1E6-C5	GCTTTCTTCAGTATG
anti-human CD81 (TAPA-1)	5A6	GTATCCTTCCTTGGC
anti-human CD98	MEM-108	GCACCAACAGCCATT
anti-human IgG Fc	M1310G05	CTGGAGCGATTAGAA
anti-human IgD	IA6-2	CAGTCTCCGTAGAGT
anti-human CD18	TS1/18	TATTGGGACACTTCT
anti-human CD28	CD28.2	TGAGAACGACCCTAA
anti-human TSLPR (TSLP-R)	1D3	CAGTCCTCTCTGTCA
anti-human CD38	HIT2	TGTACCCGCTTGTGA
anti-human CD127 (IL-7Rα)	A019D5	GTGTGTTGTCCTATG
anti-human CD45	HI30	TGCAATTACCCGGAT
anti-human CD15 (SSEA-1)	W6D3	TCACCAGTACCTAGT
anti-human CD22	S-HCL-1	GGGTTGTTGTCTTTG
anti-human CD71	CY1G4	CCGTGTTCCTCATTA
anti-human B7-H4	MIH43	TGTATGTCTGCCTTG
anti-human CD26	BA5b	GGTGGCTAGATAATG
anti-human CD193 (CCR3)	5E8	ACCAATCCTTTCGTC
anti-human CD204	7C9C20	TAGCGAGCCAGATGT
anti-human CD144 (VE-Cadherin)	BV9	TCCACTCATTCTGTA
anti-human CD1a	HI149	GATCGTGTTGTGTTA
anti-human CD304 (Neuropilin-1)	12C2	GGACTAAGTTTCGTT
anti-human CD36	5-271	TTCTTTGCCTTGCCA
anti-human CD158 (KIR2DL1/S1/S3/S5)	HP-MA4	TATCAACCAACGCTT
anti-mouse/human CD207	4C7	CGATTTGTATTCCCT
anti-human CD49d	9F10	CCATTCAACTTCCGG
anti-human CD73 (Ecto-5'-nucleotidase)	AD2	CAGTTCCTCAGTTCG
anti-human TCR Vα7.2	3C10	TACGAGCAGTATTCA
anti-human TCR Vδ2	B6	TCAGTCAGATGGTAT
anti-human TCR Vγ9	B3	AAGTGATGGTATCTG
anti-human TCR Vα24-Jα18 (iNKT cell)	6B11	AACTTCTGTGGTAGC
anti-human CD305 (LAIR1)	NKTA255	ATTTCCATTCCCTGT
anti-human LOX-1	15C4	ACCCTTTACCGAATA
anti-human CD158b (KIR2DL2/L3, NKAT2)	DX27	GACCCGTAGTTTGAT
anti-human CD133	S16016B	GTAAGACGCCTATGC
anti-human CD209 (DC-SIGN)	9E9A8	TCACTGGACACTTAA
anti-human CD158e1 (KIR3DL1, NKB1)	DX9	GGACGCTTTCCTTGA
anti-human CD158f (KIR2DL5)	UP-R1	AAAGTGATGCCACTG
anti-human CD337 (NKp30)	P30-15	AAAGTCACTCTGCCG
anti-human CD336 (NKp44)	P44-8	GGGCAATTAGCGAGT
anti-human CD307d (FcRL4)	413D12	CGATTTGATCTGCCT
anti-human CD307e (FcRL5)	509f6	TCACGCAGTCCTCAA
anti-human CD319 (CRACC)	162.1	AGTATGCCATGTCTT
anti-human CD138 (Syndecan-1)	DL-101	GTATAGACCAAAGCC
anti-human CD99	3B2/TA8	ACCCGTCCCTAAGAA
anti-human CLEC12A	50C1	CATTAGAGTCTGCCA
anti-Tau Phospho (Thr181)	M7004D06	CTCGTTTGTAGCAAT
anti-human CD257 (BAFF, BLYS)	1D6	CAGAGCACCCATTAA
anti-human CD94	DX22	CTTTCCGGTCCTACA
anti-human CD150 (SLAM)	A12 (7D4)	GTCATTGTATGTCTG
anti-human Ig light chain κ	MHK-49	AGCTCAGCCAGTATG
anti-mouse/human Mac-2 (Galectin-3)	M3/38	GATGCAATTAGCCGG
anti-human CD85j (ILT2)	GHI/75	CCTTGTGAGGCTATG
anti-human CD23	EBVCS-5	TCTGTATAACCGTCT
anti-human Ig light chain λ	MHL-38	CAGCCAGTAAGTCAC
anti-human HLA-A2	BB7.2	GAACATTTCCGACAA
anti-human GARP (LRRC32)	7B11	AGGTATGGTAGAGTA
anti-human CD328 (Siglec-7)	6-434	CTTAGCATTTCACTG
anti-human TCR Vβ13.1	H131	TTATGGACGTATGGT
anti-human CD82	ASL-24	TCCCACTTCCGCTTT
anti-human CD101 (BB27)	BB27	CTACTTCCCTGTCAA
anti-human CD360 (IL-21R)	4B2.9	GAGGATGATGCCATG
anti-human CD88 (C5aR)	S5/1	GCCGCATGAGAAACA
anti-human HLA-F	3D11/HLA-F	GCAACTCTCCTACCT
anti-human NLRP2	8F10B51	ACGCTTGTGTTAGTT
anti-human Podocalyxin	mAb 84	GAGCCGGTATAATGC
anti-human CD224	KF29	CTGATGAGATGTCAG
anti-c-Met	12.1	GCTGCTGCGATTTGA
anti-human CD258 (LIGHT)	T5-39	ACTTCCCTGTAGAAA
anti-human DR3 (TRAMP)	JD3	GAGTTCCCTCAGTTC
Mouse IgG1, κ isotype Ctrl	MOPC-21	GCCGGACGACATTAA
Mouse IgG2a, κ isotype Ctrl	MOPC-173	CTCCTACCTAAACTG
Mouse IgG2b, κ isotype Ctrl	MPC-11	ATATGTATCACGCGA
Rat IgG2b, κ Isotype Ctrl	RTK4530	GATTCTTGACGACCT

### Sheet: Supp Table 3
Sample ID	Patient ID	Status	Gender	WBC (x10^9/L)	Lymphocyte (x10^9/L)	Monocyte (x10^9/L)	Platelet (x10^9/L)
MH9143425	C-8922	Asymptomatic	M	9.03	0.96	2.18	18
MH9143321	C-8825	Mild	F	1.81	0.37	0.16	98
newcastle20	C-8883	Mild	F	5.78	1.18	0.43	435
MH9143272	C-8886	Mild	F	4.13	1.01	0.27	286
MH9143422	C-8897	Mild	F	7.36	1.41	0.35	274
MH9143426	C-8909	Mild	F	11.3	2.03	0.51	170
MH9143276	C-8929	Mild	F	4.84	1.68	0.45	174
MH8919326	C-8823	Mild	M	6.59	0.74	0.56	192
MH9143420	C-8826	Mild	M	8.48	2.05	0.7	512
MH9143271	C-8827	Mild	M	2.77	0.67	0.26	181
MH9143421	C-8885	Mild	M	8.48	0.87	0.4	215
newcastle59	C-8931	Mild	M	6.53	0.41	0.5	242
MH9179824	C-8829	Moderate	F	5.94	1.38	0.54	176
MH9143322	C-8882	Moderate	F	6.56	1.08	0.48	443
MH9143423	C-8902	Moderate	F	6.38	0.75	0.11	288
MH8919330	C-8915	Moderate	F	10.15	2.15	0.69	624
MH9143427	C-8921	Moderate	F	2.25	0.87	0.21	147
MH8919331	C-8926	Moderate	F	6.95	1.51	0.24	203
MH9143270	C-8816	Moderate	M	6.82	0.5	0.61	144
MH9179821	C-8821	Moderate	M	2.56	0.56	0.13	141
MH9179823	C-8828	Moderate	M	5.73	2.1	0.34	260
MH9143323	C-8890	Moderate	M	3.88	1.55	0.32	236
MH9143324	C-8893	Moderate	M	7.05	1.2	0.56	424
MH9179825	C-8895	Moderate	M	12.19	1.49	1.13	359
MH9143371	C-8898	Moderate	M	7.03	0.92	0.34	156
MH9143424	C-8905	Moderate	M	7.73	1.21	0.68	432
MH9143275	C-8918	Moderate	M	9.84	1.07	0.67	77
MH9143326	C-8934	Moderate	M	8.21	0.79	0.64	638
MH9143327	C-8935	Moderate	M	9.72	0.98	0.5	257
MH9143320	C-8820	Severe	F	5.25	0.31	0.1	300
MH9179822	C-8822	Severe	F	4.9	1.22	0.15	413
MH9179826	C-8887	Severe	F	9.76	1.97	0.73	347
MH9143325	C-8899	Severe	F	5.88	0.81	0.4	279
MH9143274	C-8903	Severe	F	10.23	2.21	0.61	395
MH8919327	C-8896	Severe	M	6.44	0.81	0.25	203
newcastle49	C-8910	Severe	M	6.56	0.3	0.38	256
newcastle21	C-8884	Critical	F	8.79	0.94	0.32	240
newcastle21v2	C-8884	Critical	F	7.1	0.89	0.83	294
MH8919329	C-8912	Critical	F	8.68	1.37	0.08	465
newcastle004v2	C-8821	Critical	M	10.07	1.46	1.17	213
MH9143273	C-8896	Critical	M	11.38	0.81	0.23	442
MH8919328	C-8896	Critical	M	16.58	1.27	1.69	558
MH9143277	C-8944	Critical	M	9.65	1.41	0.42	200
MH9143370	C-8892	Non_covid	F	9.29	1.02	0.8	247
MH9179828	C-8923	Non_covid	F	10.58	0.62	0.53	314
MH9143372	C-8927	Non_covid	F	12.4	2.38	0.93	179
MH9179827	C-8913	Non_covid	M	13.17	1.57	0.99	208
MH9143373	C-8933	Non_covid	M	19.7	0.71	0.66	263
MH8919228	LPS01	IVLPS_90min	F	3.52	1.05	0.01	Not_known
MH8919230	LPS02	IVLPS_90min	M	3.73	0.89	0.02	Not_known
MH8919232	LPS03	IVLPS_90min	F	6.18	0.72	0.02	Not_known
MH8919276	LPS04	IVLPS_90min	F	3.49	0.41	0.02	Not_known
MH8919278	LPS06	IVLPS_90min	M	7.68	0.92	0.04	Not_known
MH8919280	LPS12	IVLPS_90min	M	3.82	0.68	0.01	Not_known
MH8919229	LPS01	IVLPS_10h	F	8.65	0.8	0.28	Not_known
MH8919231	LPS02	IVLPS_10h	M	7.72	1.18	0.37	Not_known
MH8919233	LPS03	IVLPS_10h	F	8.55	1.14	0.3	Not_known
MH8919277	LPS04	IVLPS_10h	F	16.36	0.21	0.2	Not_known
MH8919279	LPS06	IVLPS_10h	M	18	1.14	0.87	Not_known
MH8919281	LPS12	IVLPS_10h	M	13.09	0.37	0.3	Not_known

### Sheet: Supp Table 4
Patient ID	Sample ID	Status	Analyte
			Affecting Th1/Th2 cell function											Affecting Th9/Th17/Th22/Treg							Inflammatory cytokines							Chemokines									Growth Factors
			IFN-gamma	IL-12p70	IL-13*	IL-1beta	IL-2	IL-4*	IL-5	IL-6	TNF-alpha	GM-CSF	IL-18	IL-10*	IL-17A	IL-21	IL-22	IL-23	IL-27	IL-9	IFN-alpha	IL-31	IL-15	IL-1alpha	IL-1RA	IL-7	TNF-beta	Eotaxin	GRO-alpha	IL-8	IP-10	MCP-1	MIP-1alpha	MIP-1beta	SDF-1alpha	RANTES	NGF-beta	BDNF	EGF	FGF-2	HGF	LIF	PDGF-BB	PlGF-1	SCF	VEGF-A	VEGF-D
C-8922	MH9143425	Asymptomatic	<=0	<=0	<=0	<=0	203.29	<=0	<=0	<=0	<=0	<=0	<=0	<=0	1618.37	4073.02	36929.9	<=0	<=0	<=0	<=0	<=0	<=0	18280.9	1182.42	<=0	<=0	1832.35	<=0	<=0	896.66	236.59	1599.59	4291.69	4779.56	656.6	<=0	<=0	1907.63	<=0	8712.48	20.13	3533.07	1932.24	<=0	7504.87	<=0
C-8912	MH8919329	Critical	<=0	<=0	<=0	<=0	<=0	<=0	5306.51	<=0	<=0	<=0	<=0	<=0	1723.52	<=0	<=0	<=0	<=0	<=0	<=0	<=0	<=0	<=0	2710.61	1181.26	<=0	2670.91	<=0	<=0	3478.11	2355.5	637.9	<=0	4688.16	773.57	<=0	2181.37	1907.63	<=0	11862.6	773.29	7717.94	<=0	<=0	6407.42	1648.85
C-8896	MH9143273	Critical	<=0	<=0	<=0	<=0	<=0	<=0	<=0	<=0	<=0	<=0	<=0	<=0	<=0	<=0	<=0	<=0	<=0	<=0	<=0	<=0	<=0	3586.7	3183.16	<=0	<=0	1910.11	<=0	<=0	2262.16	1647.87	4.21	4221.69	4057.57	240.41	<=0	1956.62	<=0	<=0	9316.63	9.57	7639.61	<=0	<=0	6836.86	<=0
C-8884	newcastle21	Critical	<=0	<=0	<=0	<=0	<=0	<=0	2652.76	915.74	<=0	<=0	<=0	<=0	<=0	3711.55	<=0	<=0	<=0	<=0	<=0	<=0	<=0	3904.55	2961.48	1181.26	<=0	1529.17	<=0	<=0	3737.54	462.52	55	2147.14	4106.11	3096.06	<=0	1877.23	<=0	<=0	7563.44	9.57	7722	2385.08	<=0	6737.33	<=0
C-8884	newcastle21v2	Critical	<=0	<=0	<=0	<=0	<=0	<=0	<=0	<=0	<=0	<=0	<=0	<=0	<=0	<=0	<=0	<=0	<=0	<=0	<=0	<=0	<=0	3615.92	3166.06	<=0	<=0	1978.66	<=0	<=0	829.81	<=0	19.95	4240.45	3581.77	2621.28	<=0	1953.74	<=0	<=0	8431.61	20.13	7613.57	3971.75	<=0	6771.87	<=0
C-8896	MH8919328	Critical	<=0	<=0	<=0	<=0	<=0	<=0	<=0	<=0	<=0	<=0	<=0	<=0	<=0	<=0	<=0	<=0	<=0	<=0	<=0	<=0	<=0	1831.31	2726.13	<=0	<=0	857.7	<=0	<=0	<=0	<=0	1.6	<=0	1397.04	370.53	<=0	1860.88	<=0	<=0	7651.78	20.13	3713.13	<=0	<=0	6127.98	<=0
C-8821	newcastle004v2	Critical	<=0	<=0	<=0	<=0	<=0	<=0	2652.76	<=0	<=0	<=0	<=0	<=0	861.26	3230.47	22202.3	<=0	<=0	<=0	<=0	<=0	<=0	4805.88	3632.71	2363.52	<=0	2116.44	<=0	<=0	2345.94	606.73	27.77	4283.29	5066.38	2237.89	<=0	1905.98	<=0	<=0	6616.23	63.31	7603.95	5129.51	<=0	6528.16	<=0
C-8943	MH8919283	Healthy control	<=0	<=0	<=0	<=0	<=0	<=0	<=0	<=0	<=0	<=0	<=0	<=0	<=0	<=0	<=0	<=0	<=0	<=0	<=0	<=0	<=0	<=0	<=0	<=0	<=0	1881.8	<=0	<=0	<=0	340.4	28.78	<=0	<=0	119.82	<=0	891.49	<=0	<=0	<=0	9.57	3533.07	<=0	<=0	5147.28	<=0
C-8942	MH8919282	Healthy control	<=0	<=0	<=0	<=0	<=0	<=0	<=0	<=0	<=0	<=0	<=0	<=0	<=0	<=0	<=0	<=0	<=0	<=0	<=0	<=0	<=0	<=0	1182.42	1181.26	<=0	2053.84	<=0	<=0	<=0	<=0	26.18	<=0	1534.58	754.69	<=0	2124.65	<=0	<=0	3090.4	9.57	7067.14	<=0	<=0	5808.3	<=0
C-8914	MH8919226	Healthy control	<=0	<=0	<=0	<=0	<=0	<=0	<=0	<=0	<=0	<=0	<=0	<=0	<=0	<=0	<=0	<=0	<=0	<=0	<=0	<=0	<=0	<=0	<=0	<=0	<=0	2245.17	<=0	<=0	<=0	997.39	2.78	<=0	3130.83	379.41	<=0	2072.24	3662.22	<=0	<=0	9.57	7542.24	<=0	<=0	5788.96	<=0
C-8939	MH8919227	Healthy control	<=0	<=0	<=0	<=0	<=0	<=0	<=0	<=0	<=0	<=0	<=0	<=0	<=0	<=0	<=0	<=0	<=0	<=0	<=0	<=0	<=0	<=0	<=0	<=0	<=0	1529.17	<=0	<=0	<=0	<=0	<=0	<=0	<=0	<=0	<=0	<=0	<=0	<=0	2570.63	<=0	3533.07	<=0	<=0	<=0	<=0
C-8929	MH9143276	Mild	<=0	<=0	<=0	<=0	<=0	<=0	<=0	<=0	<=0	<=0	<=0	<=0	<=0	<=0	<=0	<=0	<=0	<=0	<=0	<=0	<=0	<=0	<=0	<=0	<=0	670.47	<=0	<=0	<=0	<=0	<=0	<=0	<=0	<=0	<=0	<=0	<=0	<=0	<=0	<=0	<=0	<=0	<=0	4287.42	<=0
C-8886	MH9143272	Mild	<=0	<=0	<=0	<=0	<=0	<=0	7230.83	<=0	<=0	<=0	<=0	<=0	1746.06	<=0	<=0	<=0	12161.5	<=0	1246.2	<=0	1105.65	<=0	1356.92	1238.28	<=0	3218.53	<=0	<=0	963.4	340.4	2230.91	<=0	1940.4	843.69	<=0	2519	2146.38	<=0	6096.46	3970.59	3533.07	<=0	<=0	5908.92	<=0
C-8883	newcastle20	Mild	<=0	<=0	<=0	<=0	<=0	<=0	5306.51	<=0	<=0	<=0	<=0	<=0	1967.17	<=0	<=0	<=0	<=0	<=0	682.69	<=0	2387.12	5137.25	1056.54	1181.26	<=0	2304.01	<=0	<=0	919.94	340.4	304.24	2141.08	6588.56	790.2	<=0	950.16	4122.96	<=0	3090.4	1875.14	7799.16	5595.07	<=0	7607.57	<=0
C-8909	MH9143426	Mild	<=0	<=0	<=0	<=0	<=0	<=0	<=0	<=0	<=0	<=0	<=0	<=0	<=0	<=0	<=0	<=0	<=0	<=0	<=0	<=0	<=0	<=0	<=0	<=0	<=0	1023.1	<=0	<=0	<=0	<=0	249.28	<=0	1621.99	101.95	<=0	763.63	<=0	<=0	6351.19	140.44	<=0	<=0	<=0	5563.32	<=0
C-8816	MH9143270	Mild	<=0	<=0	<=0	<=0	<=0	<=0	2652.76	<=0	<=0	<=0	<=0	<=0	1761.21	<=0	<=0	<=0	<=0	<=0	<=0	<=0	<=0	<=0	3305.71	<=0	<=0	1716.4	<=0	<=0	2933.42	<=0	100.38	<=0	1286.87	53.86	<=0	864.34	<=0	<=0	10960	183.61	7067.14	<=0	<=0	5562.71	<=0
C-8827	MH9143271	Mild	<=0	<=0	<=0	<=0	<=0	<=0	<=0	<=0	<=0	<=0	<=0	<=0	<=0	<=0	<=0	<=0	<=0	<=0	<=0	<=0	<=0	<=0	1056.54	<=0	<=0	911.26	<=0	<=0	757.91	<=0	1.6	<=0	1291.59	<=0	<=0	722.03	<=0	<=0	<=0	9.57	7247.21	<=0	<=0	2887.01	<=0
C-8931	newcastle59	Mild	<=0	<=0	<=0	<=0	<=0	<=0	<=0	<=0	<=0	<=0	<=0	<=0	<=0	<=0	<=0	<=0	<=0	<=0	2882.95	<=0	<=0	<=0	4184.3	<=0	<=0	2651.2	<=0	<=0	5603.51	339.71	1.35	<=0	4103.08	1425.3	<=0	2043.82	4050.78	<=0	7189.89	20.13	7577.9	3791.84	1354.1	7142.54	1233.19
C-8821	MH9179821	Moderate	<=0	<=0	<=0	<=0	<=0	<=0	<=0	<=0	<=0	<=0	<=0	332.77	<=0	<=0	<=0	<=0	<=0	<=0	<=0	<=0	<=0	474.32	3019.56	2407.11	<=0	2403.88	<=0	<=0	4263.11	205.02	28.98	<=0	3506.07	1360.53	<=0	1988.92	<=0	<=0	3090.4	37.47	7484.75	1932.24	<=0	5831.84	<=0
C-8893	MH9143324	Moderate	<=0	<=0	<=0	<=0	<=0	<=0	<=0	<=0	<=0	<=0	<=0	<=0	<=0	<=0	<=0	<=0	<=0	<=0	<=0	<=0	<=0	<=0	2586.71	<=0	<=0	2521.92	<=0	<=0	<=0	406.94	15.35	<=0	919.03	444.26	<=0	2186.49	<=0	<=0	6694.22	20.13	7639.61	<=0	<=0	6338.7	<=0
C-8926	MH8919331	Moderate	<=0	<=0	<=0	<=0	<=0	<=0	<=0	<=0	<=0	<=0	<=0	<=0	861.26	<=0	<=0	<=0	<=0	<=0	<=0	<=0	<=0	<=0	1403.22	<=0	<=0	670.47	<=0	<=0	1322.58	126.96	<=0	<=0	<=0	26.43	<=0	<=0	<=0	<=0	<=0	52.74	<=0	<=0	<=0	2802.55	<=0
C-8918	MH9143275	Moderate	13596.2	<=0	2284.36	<=0	114.68	<=0	10056.9	6525.67	11401.5	<=0	<=0	<=0	2086.71	8897.63	18956.4	13169.3	28810.5	<=0	2385.73	2512.42	2638.35	3280.65	2476.27	<=0	4.97	2032.66	2092.92	2582.68	5338.2	2676.89	513.15	4306.22	4293.3	13827	<=0	1540.4	4436.05	3239.9	8657.81	4409.08	7484.75	<=0	<=0	6040.85	1376.55
C-8934	MH9143326	Moderate	<=0	<=0	<=0	<=0	<=0	<=0	<=0	<=0	<=0	<=0	<=0	<=0	<=0	<=0	<=0	<=0	<=0	<=0	<=0	<=0	<=0	474.32	2496.12	<=0	<=0	2077.64	<=0	<=0	2405.62	355.29	<=0	<=0	2606.95	<=0	<=0	<=0	<=0	<=0	6872.44	9.57	7247.21	<=0	<=0	6603.54	<=0
C-8898	MH9143371	Moderate	<=0	<=0	<=0	<=0	<=0	<=0	<=0	<=0	<=0	<=0	<=0	<=0	<=0	<=0	<=0	<=0	<=0	<=0	<=0	<=0	<=0	<=0	3018.65	<=0	<=0	2283.96	<=0	<=0	2907.65	<=0	0.17	<=0	3462.49	579.79	<=0	1791.92	<=0	<=0	7444.61	<=0	7067.14	<=0	<=0	6060.06	<=0
C-8927	MH9143372	Non_covid	<=0	<=0	<=0	<=0	<=0	<=0	<=0	<=0	<=0	<=0	<=0	<=0	<=0	<=0	<=0	<=0	<=0	<=0	<=0	<=0	<=0	<=0	<=0	<=0	<=0	1881.8	<=0	<=0	<=0	<=0	17.38	<=0	<=0	26.43	<=0	1893.57	<=0	<=0	7710.23	9.57	3533.07	<=0	<=0	4582.76	<=0
C-8933	MH9143373	Non_covid	<=0	<=0	<=0	<=0	<=0	<=0	2652.76	<=0	<=0	<=0	<=0	<=0	<=0	<=0	<=0	<=0	<=0	<=0	<=0	<=0	<=0	2160.67	2814.7	<=0	<=0	1881.8	<=0	<=0	<=0	<=0	<=0	<=0	4178.3	26.43	<=0	2019.15	<=0	<=0	9868.44	20.13	7247.21	<=0	<=0	7073.41	<=0
C-8913	MH9179827	Non_covid	<=0	<=0	<=0	<=0	<=0	<=0	5306.51	8309.43	<=0	<=0	2381.23	<=0	<=0	<=0	<=0	<=0	<=0	<=0	<=0	<=0	<=0	<=0	3409.07	1181.26	<=0	3116.86	<=0	<=0	1256.74	856.75	<=0	<=0	2725.22	<=0	<=0	1901.98	<=0	<=0	7631.9	183.61	7484.75	<=0	<=0	6063.15	<=0
C-8923	MH9179828	Non_covid	<=0	<=0	<=0	<=0	<=0	<=0	<=0	<=0	<=0	<=0	<=0	<=0	<=0	<=0	<=0	<=0	<=0	<=0	<=0	<=0	<=0	2589.14	<=0	1181.26	<=0	1793.56	<=0	<=0	<=0	<=0	3.52	<=0	1093.76	239.82	<=0	1921.89	<=0	<=0	6970.41	9.57	7247.21	<=0	<=0	6206.19	<=0
C-8892	MH9143370	Non_covid	<=0	<=0	<=0	<=0	<=0	<=0	5306.51	<=0	<=0	<=0	1472.77	<=0	1785.49	<=0	<=0	<=0	<=0	<=0	<=0	<=0	1061.24	2470.64	2826.11	1181.26	<=0	2826.14	<=0	<=0	1782.94	<=0	536.65	2103.59	4256.58	1963.53	<=0	2216.58	<=0	<=0	8084.73	20.13	7304.69	2243.3	302.88	7341.13	<=0
C-8887	MH9179826	Severe	<=0	<=0	<=0	<=0	<=0	<=0	2652.76	<=0	<=0	<=0	<=0	<=0	<=0	<=0	<=0	<=0	<=0	<=0	<=0	<=0	<=0	2611.4	2385.55	1181.26	<=0	2375.29	<=0	<=0	1948.1	498.19	4.63	2109.95	1880.4	1923.14	<=0	2287.87	1753.59	<=0	8354.45	9.57	7520.42	<=0	<=0	6199.53	<=0
C-8820	MH9143320	Severe	<=0	<=0	<=0	<=0	<=0	<=0	2652.76	<=0	<=0	<=0	<=0	<=0	<=0	<=0	<=0	<=0	<=0	<=0	<=0	<=0	<=0	3289.39	3071.43	2431.47	<=0	2585.97	<=0	<=0	4624.14	1619.53	0.17	2147.73	4337.31	995.24	<=0	2163.83	<=0	<=0	8126.24	20.13	7660.21	4118.51	<=0	6352.73	<=0
C-8896	MH8919327	Severe	<=0	<=0	<=0	<=0	<=0	<=0	<=0	<=0	<=0	<=0	<=0	<=0	898.96	<=0	<=0	<=0	<=0	<=0	1056.39	<=0	1018.5	3190.9	2480.04	<=0	<=0	2069.61	<=0	<=0	3270.93	362.82	1.6	<=0	3654.49	272.99	<=0	1786.5	<=0	<=0	8645.92	9.57	7340.36	2509.36	<=0	6275.69	<=0
LPS01_90	MH8919228	90min LPS	<=0	<=0	<=0	<=0	<=0	<=0	<=0	<=0	<=0	<=0	<=0	<=0	<=0	<=0	<=0	<=0	<=0	<=0	<=0	<=0	<=0	<=0	<=0	<=0	<=0	670.47	<=0	<=0	<=0	993.23	76.52	2156.91	<=0	26.43	<=0	867.94	<=0	<=0	<=0	<=0	3533.07	<=0	<=0	2381.58	<=0
LPS02_90	MH8919230	90min LPS	<=0	<=0	<=0	<=0	<=0	<=0	5306.51	<=0	<=0	<=0	<=0	<=0	1618.37	<=0	<=0	<=0	<=0	<=0	<=0	<=0	<=0	3715.2	<=0	<=0	<=0	2101.2	<=0	<=0	<=0	1206.67	39.91	4306.37	3917.41	310.63	<=0	2152.55	<=0	<=0	6438.01	20.13	7427.27	5804.97	<=0	6177.37	<=0
LPS03_90	MH8919232	90min LPS	<=0	<=0	<=0	<=0	<=0	<=0	<=0	1338.02	<=0	<=0	<=0	<=0	<=0	<=0	<=0	<=0	<=0	<=0	<=0	<=0	<=0	<=0	2239.96	<=0	<=0	2821.98	<=0	<=0	<=0	2509.08	111.18	4359.36	3253.74	292.22	<=0	2018.32	<=0	<=0	8192.71	<=0	7427.27	<=0	<=0	6012.26	<=0
LPS06_90	MH8919278	90min LPS	<=0	<=0	2376.33	317.65	151.43	<=0	8983.31	20502	13883.7	<=0	<=0	2673.47	2202.71	<=0	<=0	<=0	24200.5	<=0	2500.23	<=0	2629.56	3316.05	4545.46	1224.85	<=0	3551.6	2796.9	2606.49	3183.32	6174.51	5110.75	4489.59	6019.9	3127	<=0	2171.03	4705.81	3287.53	8875.48	8721.09	7703.33	4977.62	107.84	6978.53	2345.9
LPS01_10	MH8919229	10h LPS	<=0	<=0	<=0	<=0	<=0	<=0	<=0	<=0	<=0	<=0	<=0	<=0	<=0	<=0	<=0	<=0	<=0	<=0	<=0	<=0	<=0	2283.24	4006.58	<=0	<=0	2047.2	<=0	<=0	<=0	297.32	105.69	4337.7	3917.41	612.6	<=0	2042.64	<=0	<=0	2570.63	63.31	7427.27	<=0	<=0	6013.11	<=0
LPS02_10	MH8919231	10h LPS	<=0	<=0	<=0	<=0	<=0	<=0	<=0	<=0	<=0	<=0	<=0	<=0	<=0	<=0	<=0	<=0	<=0	<=0	<=0	<=0	<=0	920.28	1056.54	<=0	<=0	<=0	<=0	<=0	<=0	<=0	<=0	<=0	<=0	<=0	<=0	<=0	<=0	<=0	<=0	<=0	<=0	<=0	<=0	4677.55	<=0
LPS03_10	MH8919233	10h LPS	<=0	<=0	<=0	<=0	<=0	<=0	<=0	<=0	<=0	<=0	<=0	<=0	<=0	<=0	<=0	<=0	<=0	<=0	<=0	<=0	<=0	<=0	2803.01	<=0	<=0	2019.58	<=0	<=0	<=0	<=0	<=0	<=0	<=0	26.43	<=0	807.66	<=0	<=0	3090.4	9.57	3533.07	<=0	<=0	5118.64	<=0
LPS06_10	MH8919279	10h LPS	<=0	<=0	<=0	<=0	<=0	<=0	<=0	<=0	<=0	<=0	<=0	<=0	1803.69	<=0	<=0	<=0	<=0	<=0	<=0	<=0	2194.94	<=0	3389.8	<=0	<=0	1980.79	<=0	<=0	1398.67	<=0	23.31	2141.83	1314.36	<=0	<=0	<=0	<=0	<=0	6616.23	140.44	3533.07	<=0	<=0	5723.15	953.07
Key																					IFNA1
<=0 below limit of detection																					IFNA2
* anti-inflammatory																					IFNA4
																					IFNA5
																					IFNA6
																					IFNA7
																					IFNA8
																					IFNA10
																					IFNA13
																					IFNA14
																					IFNA16
																					IFNA17
																					IFNA21
